# Early IFNβ secretion determines variable downstream IL-12p70 responses upon TLR4 activation in health and disease

**DOI:** 10.1101/2020.12.19.20248132

**Authors:** Celine Posseme, Alba Llibre, Bruno Charbit, Vincent Bondet, Vincent Rouilly, Violaine Saint-André, Jeremy Boussier, Jacob Bergstedt, Nikaïa Smith, Maxime Rotival, Michael S Kobor, Tom Scriba, Estelle Mottez, Stanislas Pol, Etienne Patin, Matthew L. Albert, Lluis Quintana-Murci, Darragh Duffy, Milieu Intérieur Consortium

**Affiliations:** Translational Immunology Lab, Institut Pasteur, Paris, France; Frontière de l’Innovation en Recherche et Education (FIRE) doctoral school, Paris, France; Cytometry and Biomarkers UTechS, CRT, Institut Pasteur, Paris, France; DATACTIX, Paris, France; Bioinformatics and Biostatistics HUB, Institut Pasteur, USR 3756 CNRS, Paris, France; Human Evolutionary Genetics Unit, Institut Pasteur, UMR2000, CNRS, Paris 75015, France; Department of Medical Genetics, Center for Molecular Medicine and Therapeutics, University of British Columbia/British Columbia Children’s Hospital Research Institute, Vancouver, BC, Canada; South African Tuberculosis Vaccine Initiative (SATVI), Division of Immunology, Department of Pathology and Institute of Infectious Disease and Molecular Medicine, University of Cape Town, South Africa; Hepatology Unit, Hôpital Cochin, AP-HP, 27, rue du Fg Saint-Jacques, 75014 Paris, France; Insitro, San Francisco, California, USA; Human Genomics and Evolution, Collège de France, Paris 75005, France

**Keywords:** Cytokines, IL-12p70, IFNβ, systems immunology, immune variability, HCV

## Abstract

The IL-12 family of cytokines comprises the only heterodimeric cytokines mediating diverse functional effects. We previously observed a bi-modal IL-12p70 response to LPS in healthy donors of the *Milieu Interieur* cohort. Herein, we demonstrate that IFNβ expression serves as an upstream determinant of variable IL-12p70 production. Integrative modelling of proteomic, genetic, epigenomic and cellular data confirmed IFNβ as key for regulation of LPS induced *IL12A* and IL-12p70 variability. The clinical relevance was supported by reduced and variable IL-12p70 responses in individuals infected with the hepatitis C virus (HCV), and findings that IFN-based therapy for HCV is more likely to fail in those patients with dysregulated pre-treatment IL-12p70 responses. In sum, our systems immunology approach has defined a better understanding of IL-12p70 and IFNβ in healthy and infected persons, providing insights into how common genetic and epigenetic variation may impact immune responses to bacterial infection in health and disease.
