## Supplementary material for "Early IFNβ secretion determines variable downstream IL-12p70 responses upon TLR4 activation in health and disease": TableS3: TableS3.xlsx

### Sheet: Feuil1
Gene	Log2 fold change	Q value
CD80	0.203	1.35e-71
IFNG	0.595	7.34e-70
SOCS1	0.19	4.12e-67
LAMP3	0.2	1.86e-64
CXCL10	0.358	1.64e-56
CXCL11	0.396	9.47e-55
CD40	0.166	7.77e-54
TGFBI	-0.271	7.77e-54
FCGRT	-0.147	1.14e-52
CXCL9	0.493	8.55e-51
CFB	0.183	2.34e-49
IL12B	0.25	3.53e-49
GZMA	0.185	5.23e-49
PECAM1	-0.162	2.61e-48
IDO1	0.172	3.3e-46
CSF1R	-0.204	7.24e-46
LAG3	0.169	2.16e-45
IFNGR1	-0.089	5.5e-45
MARCO	-0.366	5.86e-45
IL27	0.208	3.9e-44
GZMB	0.218	9.27e-43
TNFRSF10C	-0.258	5.64e-41
CD14	-0.212	2.71e-40
IL2RA	0.148	3.14e-40
TNF	0.135	3.38e-40
GBP1	0.123	4.93e-38
IRF8	0.126	2.02e-37
SYK	-0.089	2.24e-37
CCL19	0.2	5.65e-37
CD83	0.095	9.83e-37
PRKCD	-0.093	6.18e-36
STAT5A	0.107	9.41e-36
TNFRSF8	-0.137	1.96e-34
IFI35	0.09	4.05e-34
CXCL1	-0.17	5.47e-34
CXCR2	-0.219	1.34e-33
POU2F2	-0.074	1.86e-32
BST1	-0.133	1.18e-31
CEBPB	-0.073	5.04e-31
LTB4R	-0.13	6.13e-30
IL6R	-0.081	1.67e-29
IL1RAP	-0.112	1.96e-29
PRF1	0.101	3.36e-28
TLR2	-0.071	4.97e-28
SLAMF1	0.093	8.89e-28
TNFSF10	0.097	1.16e-27
MME	-0.194	1.72e-27
LTA	0.092	1.37e-26
RAF1	-0.068	1.59e-26
IL1R2	-0.1	2.43e-26
BST2	0.061	3.81e-26
TNFRSF9	0.091	2.86e-25
RARRES3	0.071	2.95e-25
IRF1	0.061	8.61e-25
GBP5	0.096	9.16e-25
EBI3	0.115	3.42e-24
TAP1	0.053	4.27e-24
CD274	0.086	4.58e-24
CDKN1A	0.092	4.58e-24
CD163	-0.276	5.81e-24
SERPING1	0.094	7.17e-24
RELA	0.087	1.7e-23
CXCR1	-0.164	1.84e-23
ITGB2	-0.09	7.76e-23
FCGR2A	-0.07	7.96e-23
CLEC5A	-0.144	8.64e-23
S100A9	-0.11	1.42e-22
SLAMF7	0.082	1.98e-22
ITGB1	-0.055	2.83e-22
LAIR1	-0.094	3.22e-22
CCR7	0.083	6.53e-22
S100A8	-0.114	7.53e-22
TNFRSF1B	-0.077	1.5e-21
CFP	-0.094	1.96e-21
ICAM1	0.05	3.05e-21
TGFBR1	-0.068	5e-21
TNFRSF4	0.082	7.79e-21
ARHGDIB	-0.055	1.1e-20
MAP4K2	-0.064	1.2e-20
SPP1	-0.208	1.36e-20
LILRA2	-0.094	2.24e-20
ALAS1	0.061	1.77e-19
CXCL2	-0.133	2.23e-19
MBP	-0.051	2.34e-19
MAPKAPK2	-0.04	3.99e-19
IL15	0.067	5.53e-19
NFKB1	0.046	9.15e-19
IRAK3	-0.069	1.48e-18
TRAF1	0.054	2.17e-18
JAK2	0.068	3.1e-18
ITGAX	-0.09	6.94e-18
NT5E	-0.118	1.06e-17
FCGR2A/C	-0.064	1.39e-17
CXCR4	-0.07	1.39e-17
CCR5	0.07	3.28e-17
LTB4R2	-0.071	4.8e-17
HAVCR2	0.062	6.12e-17
PDCD1LG2	0.101	7.27e-17
TIRAP	-0.053	1.66e-16
MAPK14	-0.063	1.75e-16
BATF	0.057	2.94e-16
CD36	-0.091	3.12e-16
KCNJ2	0.06	6.34e-16
NFIL3	-0.052	6.84e-16
HLA-DOB	0.089	7.44e-16
IL23R	0.107	8.27e-16
LILRB3	-0.053	9.19e-16
CD58	-0.043	1.14e-15
PSMB9	0.045	1.17e-15
CLEC7A	-0.082	1.28e-15
IRF4	0.056	1.53e-15
SMAD3	-0.049	2.83e-15
IFITM1	0.042	8.54e-15
TRAF2	0.039	9.69e-15
PML	0.065	1.12e-14
IL1R1	-0.089	1.74e-14
AHR	-0.067	2.16e-14
IFIH1	0.044	2.85e-14
LILRB1	-0.087	3.67e-14
MUC1	0.095	5.85e-14
PSMD7	0.036	1.18e-13
IL2RB	0.059	1.72e-13
CCL7	-0.176	2.5e-13
HLA-DRA	0.068	2.82e-13
PSMB8	0.038	2.99e-13
CSF2	0.101	4.3e-13
FAS	0.053	4.44e-13
IL12A	0.065	5.29e-13
CSF3R	-0.074	7.11e-13
PYCARD	-0.056	1.07e-12
IFNAR2	-0.031	1.13e-12
IL26	0.098	1.28e-12
CISH	0.078	1.6e-12
SIGIRR	-0.056	1.82e-12
NOD1	0.038	2.47e-12
LIF	-0.122	2.57e-12
PLAUR	-0.073	3.57e-12
BCL10	-0.022	3.84e-12
TAP2	0.057	3.91e-12
CR1	-0.069	4.05e-12
PSMB5	0.035	4.46e-12
LILRA5	-0.088	5.23e-12
IRAK1	-0.048	5.56e-12
IFNAR1	-0.041	6.39e-12
CCL8	0.126	7.67e-12
CRADD	-0.043	9.3e-12
NOTCH2	-0.03	1.09e-11
GAPDH	-0.059	1.18e-11
ITGAM	-0.058	1.48e-11
DPP4	0.06	1.69e-11
CCL24	-0.083	2e-11
ATG7	-0.039	2.09e-11
IL23A	0.11	2.61e-11
KLRC1	0.087	2.75e-11
CCL22	0.108	2.92e-11
TRAF3	-0.028	3.54e-11
TYK2	-0.036	3.72e-11
EDNRB	-0.09	5.28e-11
CCL20	-0.105	6.05e-11
TAGAP	0.044	8.71e-11
PTPN2	0.027	9.53e-11
PSMC2	0.036	1.01e-10
TGFB1	-0.039	1.12e-10
BCL2	0.059	1.34e-10
CD82	-0.053	1.7e-10
CR2	0.08	1.87e-10
IL13RA1	-0.059	2.9e-10
CCRL2	0.046	3.28e-10
TBX21	0.05	3.33e-10
TLR1	-0.046	4.03e-10
KLRF1	-0.065	4.3e-10
RUNX1	-0.029	4.53e-10
HLA-DPA1	0.059	7.29e-10
IRF7	0.058	8.87e-10
TGFBR2	-0.035	9.14e-10
CD59	0.034	9.16e-10
STAT1	0.036	9.2e-10
IL16	-0.031	1.09e-09
IL8	-0.096	1.22e-09
TP53	0.041	1.34e-09
TNFAIP6	0.038	1.36e-09
NFKBIA	0.031	1.4e-09
FCGR3A/B	-0.071	2.02e-09
CSF2RB	0.038	2.41e-09
LY96	-0.037	2.61e-09
CD209	-0.062	3.37e-09
GZMK	0.059	3.87e-09
LILRA1	-0.072	4.29e-09
IRAK4	-0.024	4.42e-09
PPARG	-0.068	5.78e-09
TLR7	0.049	6.25e-09
CCL4	0.063	9.13e-09
SKI	-0.033	1.2e-08
STAT4	0.031	1.51e-08
XBP1	0.038	1.66e-08
ARG2	-0.063	1.8e-08
IKZF3	0.037	2.17e-08
CTNNB1	-0.018	2.31e-08
PRDM1	0.027	2.48e-08
IL21	0.06	2.53e-08
CD3D	0.035	2.74e-08
CD70	0.062	3.84e-08
TNFSF13B	0.045	5.45e-08
NFATC2	0.027	6.2e-08
PSMB10	0.033	6.27e-08
CAMP	-0.069	6.69e-08
CSF1	0.066	7.89e-08
KLRC2	0.07	8.21e-08
IL1RN	0.062	9.43e-08
LILRA6	-0.059	9.49e-08
NLRP3	-0.055	1.3e-07
FCAR	-0.057	1.55e-07
CXCL12	-0.06	1.59e-07
KLRB1	0.045	2.51e-07
CASP8	-0.02	3.12e-07
NCAM1	0.045	4.29e-07
C1QBP	0.038	4.51e-07
JAK3	-0.027	7.34e-07
EOMES	0.045	7.53e-07
CXCR6	0.051	8.73e-07
FCGR1A/B	0.054	9.88e-07
GPI	-0.064	9.88e-07
IL18R1	0.037	1.23e-06
ABCF1	0.021	1.24e-06
ICAM3	-0.027	1.32e-06
CTSS	0.031	1.42e-06
CD97	0.032	1.47e-06
BATF3	0.046	1.74e-06
MAPK1	-0.026	1.77e-06
MX1	0.043	1.95e-06
CD4	-0.031	1.96e-06
TOLLIP	-0.016	1.98e-06
CD45RB	-0.025	2.49e-06
CD46	-0.028	2.49e-06
SRC	0.03	3.13e-06
IL22	0.106	3.13e-06
EGR1	-0.064	3.16e-06
GNLY	0.066	3.31e-06
FYN	-0.029	3.58e-06
IL11RA	-0.05	4.4e-06
CD2	0.028	6.66e-06
ICAM5	-0.062	7e-06
KLRD1	0.038	7.12e-06
NOTCH1	-0.027	7.19e-06
CYBB	-0.029	9.29e-06
KIT	-0.05	9.52e-06
STAT2	0.033	1.11e-05
C2	0.048	1.22e-05
IKBKG	-0.02	1.38e-05
CD99	-0.027	1.47e-05
CCR2	-0.054	1.47e-05
CCL3	0.052	2.11e-05
PTPRC_all	-0.019	2.13e-05
CXCL13	-0.079	2.15e-05
CMKLR1	0.071	2.25e-05
OAZ1	-0.042	2.28e-05
TLR9	-0.034	2.35e-05
CEACAM8	-0.069	2.56e-05
CASP1	0.024	2.57e-05
CARD9	-0.041	2.83e-05
CD276	0.049	2.83e-05
SOCS3	0.035	2.97e-05
BCL6	-0.029	3.2e-05
LITAF	0.027	3.85e-05
FCER1G	-0.034	3.91e-05
PDCD1	0.038	4.38e-05
CD9	-0.051	4.77e-05
CD8A	0.034	4.94e-05
IFI16	0.019	5.49e-05
HLA-DPB1	0.034	6.43e-05
TNFSF12	-0.025	6.78e-05
ICOS	0.032	6.83e-05
LILRB2	-0.041	8.02e-05
CD244	0.03	0.0001
IL21R	0.028	0.0001
NFKBIZ	0.022	0.0002
APP	-0.022	0.0002
ABCB1	-0.028	0.0002
IGF2R	-0.019	0.0002
TBK1	0.023	0.0002
BCL2L11	-0.023	0.0002
C1S	0.038	0.0002
TNFSF8	-0.025	0.0002
LILRB4	-0.032	0.0002
CIITA	0.04	0.0003
CASP10	-0.044	0.0004
MBL2	-0.048	0.0004
IL12RB1	0.029	0.0004
TUBB	0.017	0.0004
ABL1	-0.024	0.0004
sCTLA4	0.016	0.0005
ITGAL	-0.018	0.0005
PDGFRB	-0.041	0.0005
MYD88	-0.019	0.0005
MALT1	0.018	0.0006
NCR1	-0.028	0.0006
PPBP	-0.046	0.0008
CD45R0	-0.021	0.0008
TRAF5	0.023	0.0009
CEACAM6	-0.045	0.0009
RORC	0.033	0.001
ARG1	-0.046	0.001
TLR4	-0.026	0.001
IRGM	-0.035	0.0011
CD79B	-0.025	0.0014
TRAF4	0.02	0.0019
BTLA	0.02	0.0021
KIR_Inhibiting_Subgroup_1	-0.036	0.0022
TFRC	-0.023	0.0023
SELE	-0.037	0.0028
IL18RAP	0.029	0.0033
C3	-0.025	0.0033
PSMB7	0.014	0.0035
TICAM1	0.02	0.0035
ZEB1	-0.023	0.0045
IRF3	-0.025	0.0052
ADA	0.028	0.0053
PAX5	0.024	0.0054
CCL2	-0.035	0.006
BLNK	0.021	0.0068
CD74	0.021	0.0069
NFATC1	-0.015	0.0071
IL1B	-0.032	0.0072
NFKB2	0.014	0.0072
SLC2A1	-0.032	0.0074
IFIT2	0.056	0.0074
KLRG1	-0.037	0.0079
STAT3	0.01	0.0085
POLR1B	0.022	0.0089
GP1BB	-0.03	0.0092
IL10	-0.041	0.0093
TIGIT	-0.026	0.0093
